# Pre-diagnosis plasma cell-free DNA methylome profiling up to seven years prior to clinical detection reveals early signatures of breast cancer

**DOI:** 10.1101/2023.01.30.23285027

**Authors:** Nicholas Cheng, Kimberly Skead, Althaf Singhawansa, Tom W. Ouellette, Mitchell Elliott, David W. Cescon, Scott V. Bratman, Daniel D. De Carvalho, David Soave, Philip Awadalla

**Author notes:** Corresponding author: Philip Awadalla.

## Abstract

Profiling of cell-free DNA (cfDNA) has been well demonstrated to be a potential non-invasive screening tool for early cancer detection. However, limited studies have investigated the detectability of cfDNA methylation markers that are predictive of cancers in asymptomatic individuals. We performed cfDNA methylation profiling using cell-free DNA methylation immunoprecipitation sequencing (cfMeDIP-Seq) in blood collected from individuals up to seven years before a breast cancer diagnosis in addition to matched cancer-free controls. We identified differentially methylated cfDNA signatures that discriminated cancer-free controls from pre-diagnosis breast cancer cases in a discovery cohort that is used to build a classification model. We show that predictive models built from pre-diagnosis cfDNA hypermethylated regions can accurately predict early breast cancers in an independent test set (AUC=0.930) and are generalizable to late-stage breast cancers cases at the time of diagnosis (AUC=0.912). Characterizing the top hypermethylated cfDNA regions revealed significant enrichment for hypermethylation in external bulk breast cancer tissues compared to peripheral blood leukocytes and breast normal tissues. Our findings demonstrate that cfDNA methylation markers predictive of breast cancers can be detected in blood among asymptomatic individuals up to six years prior to clinical detection.
