## Supplementary Table 3 for "Pre-diagnosis plasma cell-free DNA methylome profiling up to seven years prior to clinical detection reveals early signatures of breast cancer"

### Sheet: Supplementary File 3
Year(s)	Discovery Set Observed Cancer Incidence (Low Risk)	Discovery Set Observed Cancer Incidence (High Risk)	Discovery Set Predicted Cancer Incidence (Low Risk)	Discovery Set Predicted Cancer Incidence (High Risk)	Validation Set Observed Cancer Incidence (Low Risk)	Validation Set Observed Cancer Incidence (High Risk)	Validation Set Predicted Cancer Incidence (Low Risk)	Validation Set Predicted Cancer Incidence (High Risk)
1	0.002 (0.001-0.003)	0.010 (0.000-0.023)	0.002 (0.001-0.003)	0.018 (0.006-0.031)	0.001 (0.000-0.003)	0.250 (0.000-0.497)	0.004 (0.002-0.007)	0.016 (0.005-0.026)
2	0.004 (0.003-0.006)	0.043 (0.015-0.071)	0.004 (0.003-0.006)	0.046 (0.023-0.070)	0.002 (0.000-0.006)	0.250 (0.000-0.750)	0.011 (0.007-0.015)	0.039 (0.019-0.059)
3	0.007 (0.004-0.009)	0.053 (0.022-0.083)	0.006 (0.004-0.008)	0.065 (0.034-0.095)	0.004 (0.000-0.010)	0.375 (0.000-0.635)	0.016 (0.011-0.021)	0.055 (0.028-0.080)
4	0.009 (0.006-0.011)	0.072 (0.034-0.108)	0.008 (0.005-0.011)	0.086 (0.047-0.123)	0.007 (0.000-0.014)	0.500 (0.000-0.750)	0.021 (0.027-0.015)	0.072 (0.038-0.103)
5	0.011 (0.007-0.014)	0.536 (0.000-0.826)	0.010 (0.007-0.014)	0.111 (0.057-0.161)	0.009 (0.000-0.017)	0.625 (0.0082-0.847)	0.027 (0.019-0.035)	0.092 (0.047-0.134)
