## Supplementary Table 2 for "Pre-diagnosis plasma cell-free DNA methylome profiling up to seven years prior to clinical detection reveals early signatures of breast cancer"

### Sheet: Supplementary File 2
GRP_Id	group	Age	enrichment.score.relH	enrichment.score.GoGe	Thalian Beta	Total_deduplicated reads	Cancer	Sample Age	Diagnosis Time	Censorship Time	Diagnosis Time_Group	HR status	HER2 status	HER2 neu	Stage	Set
AIX_0009	control	56-60	3.46448	1.78651	0.979176	29194901	control	2872	Control	1439	Control	NA	NA	NA	Control	Discovery
AIX_0012	control	61-65	3.48297	1.78422	0.98088	26133095	control	2855	Control	1422	Control	NA	NA	NA	Control	Discovery
AIX_0013	control	61-65	3.5082	1.8811	0.985631	13538407	control	2778	Control	1345	Control	NA	NA	NA	Control	Discovery
AIX_0014	control	61-65	3.19538	1.85383	0.98834	33273453	control	2864	Control	1431	Control	NA	NA	NA	Control	Discovery
AIX_0017	control	56-60	3.51952	1.98607	0.992766	13504271	control	2284	Control	851	Control	NA	NA	NA	Control	Discovery
AIX_0018	control	56-60	3.68046	1.93507	0.985209	15085323	control	2869	Control	1436	Control	NA	NA	NA	Control	Discovery
AIX_0021	control	56-60	3.76544	1.93444	0.985917	30627139	control	2547	Control	1114	Control	NA	NA	NA	Control	Discovery
AIX_0022	control	66-70	3.75143	1.8979	0.987421	27672304	control	2193	Control	760	Control	NA	NA	NA	Control	Discovery
AIX_0028	control	61-65	3.2154	1.89158	0.984554	21903466	control	2742	Control	1309	Control	NA	NA	NA	Control	Discovery
AIX_0029	control	36-40	3.79531	1.92544	0.988112	21544588	control	2815	Control	1382	Control	NA	NA	NA	Control	Discovery
AIX_0031	control	56-60	3.39631	1.75404	0.975896	25887061	control	2157	Control	724	Control	NA	NA	NA	Control	Discovery
AIX_0032	control	61-65	3.83753	1.94689	0.98643	41643770	control	2850	Control	1417	Control	NA	NA	NA	Control	Discovery
AIX_0033	control	46-50	3.60007	1.90816	0.987567	12830015	control	2188	Control	755	Control	NA	NA	NA	Control	Discovery
AIX_0034	control	51-65	3.57232	1.91672	0.982839	12848270	control	2683	Control	1250	Control	NA	NA	NA	Control	Discovery
AIX_0035	control	61-65	3.38607	1.8119	0.980223	23485616	control	2906	Control	1473	Control	NA	NA	NA	Control	Discovery
AIX_0036	control	56-60	3.72082	1.95418	0.988756	15590606	control	2385	Control	952	Control	NA	NA	NA	Control	Discovery
AIX_0037	control	61-65	3.5092	1.93645	0.993193	22214300	control	2863	Control	1430	Control	NA	NA	NA	Control	Discovery
AIX_0038	control	61-65	3.55465	1.894	0.981763	14152332	control	2921	Control	1488	Control	NA	NA	NA	Control	Discovery
AIX_0039	control	66-70	3.48003	1.90867	0.985915	26167216	control	2046	Control	613	Control	NA	NA	NA	Control	Discovery
AIX_0041	control	66-70	3.65616	1.92248	0.986263	18735152	control	2752	Control	1319	Control	NA	NA	NA	Control	Discovery
AIX_0043	control	41-45	3.53766	1.956	0.985417	13596265	control	2792	Control	1359	Control	NA	NA	NA	Control	Discovery
AIX_0044	control	61-65	3.64692	1.88021	0.984598	21116461	control	2850	Control	1417	Control	NA	NA	NA	Control	Discovery
AIX_0046	control	51-55	3.7057	1.92229	0.98762	21748416	control	2882	Control	1449	Control	NA	NA	NA	Control	Discovery
AIX_0048	control	51-55	3.5356	1.81665	0.980359	41833721	control	2826	Control	1393	Control	NA	NA	NA	Control	Discovery
AIX_0049	control	66-70	3.77947	1.9646	0.986654	17784331	control	2512	Control	1079	Control	NA	NA	NA	Control	Discovery
AIX_0050	control	66-70	3.85201	1.86187	0.975564	29606416	control	3907	Control	2474	Control	NA	NA	NA	Control	Discovery
AIX_0052	control	46-50	3.3532	1.88028	0.984751	15159529	control	2092	Control	659	Control	NA	NA	NA	Control	Discovery
AIX_0053	control	41-45	3.26263	1.76969	0.978484	22657134	control	3864	Control	2431	Control	NA	NA	NA	Control	Discovery
AIX_0055	control	41-45	3.93396	1.95862	0.984095	17239857	control	3939	Control	2506	Control	NA	NA	NA	Control	Discovery
AIX_0058	control	61-65	3.40602	1.91234	0.988894	20167311	control	2128	Control	695	Control	NA	NA	NA	Control	Discovery
AIX_0060	control	56-60	3.48384	1.94615	0.98868	22278195	control	3935	Control	2502	Control	NA	NA	NA	Control	Discovery
AIX_0062	control	41-45	3.51089	1.88776	0.982489	29083422	control	3945	Control	2512	Control	NA	NA	NA	Control	Discovery
AIX_0063	control	51-55	3.87854	1.95237	0.985222	14465161	control	3879	Control	2446	Control	NA	NA	NA	Control	Discovery
AIX_0064	control	66-70	3.63818	1.89231	0.983156	20242827	control	4047	Control	2614	Control	NA	NA	NA	Control	Discovery
AIX_0065	control	66-70	3.76955	1.94155	0.986566	37708434	control	3948	Control	2515	Control	NA	NA	NA	Control	Discovery
AIX_0067	control	61-65	4.03624	1.97856	0.986066	25071060	control	3908	Control	2475	Control	NA	NA	NA	Control	Discovery
AIX_0068	control	61-65	3.5401	1.94236	0.991348	19678701	control	3885	Control	2452	Control	NA	NA	NA	Control	Discovery
AIX_0069	cancer	66-70	3.66886	1.8151	0.977632	38633468	breast_cancer	3919	5+ years	2247	5+ years	Not Reported.Not Tested	Not Reported/Not Tested	NA	I	Discovery
AIX_0071	cancer	56-60	3.56636	1.88849	0.986072	19420626	breast_cancer	2781	3-4 years	1345	3-4 years	Positive	Negative	negative	II	Discovery
AIX_0074	cancer	46-50	3.22872	1.9002	0.987991	21744080	breast_cancer	2107	0-1 year	265	0-1 year	Positive	Overexpressed/Amplified	positive	II	Discovery
AIX_0075	cancer	56-60	3.56039	1.90098	0.987336	26787307	breast_cancer	2001	1-2 years	551	1-2 years	Negative	Overexpressed/Amplified	positive	II	Discovery
AIX_0076	cancer	56-60	3.5608	2.01203	0.991126	12661812	breast_cancer	2857	0-1 year	318	0-1 year	Positive	Negative	negative	III	Discovery
AIX_0077	cancer	51-55	3.40918	1.91347	0.983647	22053556	breast_cancer	2086	1-2 years	456	1-2 years	Positive	Negative	negative	II	Discovery
AIX_0079	cancer	41-45	3.52274	1.79977	0.978736	27314837	breast_cancer	2777	2-3 years	847	2-3 years	Negative	Overexpressed/Amplified	positive	II	Discovery
AIX_0080	cancer	41-45	3.4006	1.86607	0.983244	19606188	breast_cancer	3858	2-3 years	959	2-3 years	Positive	Negative	negative	I	Discovery
AIX_0081	cancer	51-55	2.90842	1.74044	0.981204	12738015	breast_cancer	3858	2-3 years	897	2-3 years	Positive	Negative	negative	NA	Discovery
AIX_0082	cancer	61-65	3.5871	1.88271	0.982006	32620133	breast_cancer	2853	1-2 years	550	1-2 years	Positive	Negative	negative	I	Discovery
AIX_0085	cancer	61-65	3.60283	1.85656	0.986594	22596675	breast_cancer	2771	2-3 years	763	2-3 years	Positive	Not Reported/Not Tested	NA	I	Discovery
AIX_0087	cancer	61-65	3.61675	1.91098	0.985821	16825748	breast_cancer	2086	0-1 year	-124	0-1 year	Positive	Negative	negative	I	Discovery
AIX_0088	cancer	46-50	3.4401	1.95796	0.991068	13180783	breast_cancer	3934	3-4 years	1423	3-4 years	Positive	Negative	negative	I	Discovery
AIX_0089	cancer	41-45	3.36143	1.82789	0.982255	33753630	breast_cancer	2095	1-2 years	465	1-2 years	Not Reported.Not Tested	Negative	negative	I	Discovery
AIX_0090	cancer	56-60	3.29889	1.78744	0.980441	30260122	breast_cancer	2281	1-2 years	526	1-2 years	Negative	Negative	negative	I	Discovery
AIX_0092	cancer	66-70	3.78142	1.90329	0.986089	22412264	breast_cancer	4241	2-3 years	971	2-3 years	Positive	Negative	negative	I	Discovery
AIX_0094	cancer	56-60	3.38539	1.92396	0.983966	13733963	breast_cancer	2876	3-4 years	1097	3-4 years	Not Reported.Not Tested	Not Reported/Not Tested	NA	I	Discovery
AIX_0095	cancer	66-70	3.39457	1.88524	0.986163	21485058	breast_cancer	3955	5+ years	2358	5+ years	Not Reported.Not Tested	Not Reported/Not Tested	NA	I	Discovery
AIX_0096	cancer	51-55	3.39155	1.86127	0.989146	39603834	breast_cancer	2876	0-1 year	235	0-1 year	Positive	Negative	negative	I	Discovery
AIX_0098	cancer	51-55	3.37935	1.91497	0.987606	20475848	breast_cancer	2224	1-2 years	546	1-2 years	Not Reported.Not Tested	Not Reported/Not Tested	NA	I	Discovery
AIX_0099	cancer	61-65	3.47579	1.82006	0.97445	21226331	breast_cancer	2543	1-2 years	612	1-2 years	Positive	Negative	negative	I	Discovery
AIX_0100	cancer	56-60	3.41521	1.92371	0.985354	19196481	breast_cancer	3857	5+ years	2373	5+ years	Positive	Negative	negative	I	Discovery
AIX_0101	cancer	61-65	3.33747	1.86216	0.983698	15845038	breast_cancer	2288	2-3 years	805	2-3 years	Negative	Negative	negative	II	Discovery
AIX_0102	cancer	66-70	3.51247	1.90148	0.992004	32000256	breast_cancer	2283	0-1 year	329	0-1 year	Not Reported.Not Tested	Not Reported/Not Tested	NA	II	Discovery
AIX_0103	cancer	36-40	3.51765	1.95036	0.985409	21247648	breast_cancer	2770	2-3 years	1013	2-3 years	Positive	Negative	negative	II	Discovery
AIX_0104	cancer	66-70	3.64237	1.91424	0.982548	12438031	breast_cancer	3962	0-1 year	302	0-1 year	Not Reported.Not Tested	Overexpressed/Amplified	positive	I	Discovery
AIX_0105	cancer	41-45	3.56511	1.79731	0.976456	18418581	breast_cancer	3956	3-4 years	1361	3-4 years	Positive	Negative	negative	IV	Discovery
AIX_0108	cancer	66-70	3.56518	1.79422	0.973536	15569225	breast_cancer	4053	4-5 years	1813	4-5 years	Positive	Negative	negative	I	Discovery
AIX_0109	cancer	51-55	3.68858	2.05024	0.989231	11845353	breast_cancer	2827	3-4 years	1155	3-4 years	Not Reported.Not Tested	Not Reported/Not Tested	NA	I	Discovery
AIX_0112	cancer	46-50	3.18111	1.77951	0.978536	38670188	breast_cancer	2576	1-2 years	687	1-2 years	Positive	Negative	negative	II	Discovery
AIX_0113	cancer	61-65	3.52357	1.89828	0.983194	12058891	breast_cancer	2763	0-1 year	-32	0-1 year	Positive	Negative	negative	I	Discovery
AIX_0114	cancer	46-50	3.32403	1.87998	0.987551	24219649	breast_cancer	2211	1-2 years	447	1-2 years	Positive	Negative	negative	III	Discovery
AIX_0116	cancer	36-40	3.42113	1.88322	0.985381	26823249	breast_cancer	2787	1-2 years	428	1-2 years	Negative	Negative	negative	II	Discovery
AIX_0118	cancer	56-60	3.55445	1.82038	0.981593	42803994	breast_cancer	2168	1-2 years	552	1-2 years	Positive	Negative	negative	I	Discovery
AIX_0119	cancer	66-70	3.54412	1.88453	0.985145	16450852	breast_cancer	2557	0-1 year	186	0-1 year	Not Reported.Not Tested	Not Reported/Not Tested	NA	II	Discovery
AIX_0120	cancer	61-65	3.52548	1.82316	0.980797	41266374	breast_cancer	2842	3-4 years	1120	3-4 years	Positive	Negative	negative	II	Discovery
AIX_0121	cancer	46-50	3.61728	1.8795	0.984859	28182237	breast_cancer	2192	1-2 years	562	1-2 years	Not Reported.Not Tested	Not Reported/Not Tested	NA	I	Discovery
AIX_0122	cancer	66-70	3.77069	1.84786	0.977485	15590211	breast_cancer	4123	4-5 years	1762	4-5 years	Positive	Negative	negative	I	Discovery
AIX_0123	cancer	61-65	3.27211	1.81902	0.979544	15311516	breast_cancer	2658	1-2 years	481	1-2 years	Positive	Negative	negative	I	Discovery
AIX_0124	cancer	61-65	3.33577	1.91221	0.983965	21477290	breast_cancer	2910	4-5 years	1477	4-5 years	Positive	Negative	negative	I	Discovery
AIX_0125	cancer	61-65	3.34038	1.85218	0.985496	16765482	breast_cancer	2424	2-3 years	760	2-3 years	Positive	Negative	negative	I	Discovery
AIX_0126	cancer	66-70	3.25877	1.84204	0.983521	25120990	breast_cancer	2848	1-2 years	442	1-2 years	Not Reported.Not Tested	Not Reported/Not Tested	NA	II	Discovery
AIX_0127	cancer	61-65	3.50605	1.89068	0.986956	29917905	breast_cancer	2932	1-2 years	511	1-2 years	Positive	Negative	negative	I	Discovery
AIX_0128	cancer	66-70	3.48715	1.90196	0.984034	16984277	breast_cancer	2046	0-1 year	287	0-1 year	Negative	Negative	negative	I	Discovery
AIX_0131	cancer	66-70	3.48027	1.81061	0.983285	32669205	breast_cancer	2872	3-4 years	1418	3-4 years	Positive	Negative	negative	I	Discovery
AIX_0134	cancer	61-65	3.49637	1.95638	0.989334	10371925	breast_cancer	2851	2-3 years	816	2-3 years	Positive	Negative	negative	I	Discovery
AIX_0135	cancer	61-65	3.4581	1.9615	0.991323	13749572	breast_cancer	3898	2-3 years	826	2-3 years	Positive	Negative	negative	I	Discovery
AIX_0138	cancer	41-45	3.38812	1.83293	0.982358	19741232	breast_cancer	2854	2-3 years	1039	2-3 years	Positive	Negative	negative	I	Discovery
AIX_0139	cancer	56-60	3.22908	1.87011	0.987182	12169436	breast_cancer	2036	1-2 years	579	1-2 years	Positive	Negative	negative	I	Discovery
AIX_0140	control	51-55	3.36325	1.85183	0.98654	11620822	control	2280	Control	847	Control	NA	NA	NA	Control	Discovery
AIX_0141	control	61-65	3.49059	1.90374	0.987317	18526232	control	2298	Control	865	Control	NA	NA	NA	Control	Discovery
AIX_0142	control	61-65	3.48126	1.8693	0.985407	23738089	control	2949	Control	1516	Control	NA	NA	NA	Control	Discovery
AIX_0143	control	56-60	3.32024	1.89944	0.988063	10053218	control	2806	Control	1373	Control	NA	NA	NA	Control	Discovery
AIX_0144	control	41-45	3.94293	1.99995	0.987778	10486319	control	2294	Control	861	Control	NA	NA	NA	Control	Discovery
AIX_0145	control	31-35	3.24173	1.85106	0.975738	12309834	control	3994	Control	2561	Control	NA	NA	NA	Control	Discovery
AIX_0146	cancer	36-40	3.37843	1.88922	0.980825	14203117	breast_cancer	4135	5+ years	2638	5+ years	Not Reported.Not Tested	Not Reported/Not Tested	NA	I	Discovery
AIX_0147	control	46-50	3.39512	1.92078	0.973653	10640043	control	4131	Control	2698	Control	NA	NA	NA	Control	Discovery
AIX_0148	control	46-50	3.19853	1.86156	0.979972	16884716	control	2617	Control	1184	Control	NA	NA	NA	Control	Discovery
AIX_0150	cancer	46-50	3.22911	1.87599	0.980309	13143056	breast_cancer	2780	0-1 year	338	0-1 year	Positive	Negative	negative	I	Discovery
AIX_0151	control	56-60	3.21056	1.82905	0.981759	16334984	control	3947	Control	2514	Control	NA	NA	NA	Control	Discovery
AIX_0152	control	56-60	3.17167	1.85604	0.984427	13819913	control	3969	Control	2536	Control	NA	NA	NA	Control	Discovery
AIX_0153	cancer	56-60	3.53645	1.93846	0.983821	10655933	breast_cancer	4043	0-1 year	346	0-1 year	Not Reported.Not Tested	Not Reported/Not Tested	NA	IV	Discovery
AIX_0155	control	56-60	3.07	1.81175	0.976203	13595886	control	3977	Control	2544	Control	NA	NA	NA	Control	Discovery
AIX_0156	cancer	56-60	3.2966	1.87749	0.981126	13216822	breast_cancer	3977	4-5 years	1539	4-5 years	Not Reported.Not Tested	Not Reported/Not Tested	NA	I	Discovery
AIX_0158	cancer	61-65	3.28654	1.87639	0.97988	18261835	breast_cancer	2878	3-4 years	1389	3-4 years	Positive	Negative	negative	I	Discovery
AIX_0159	control	61-65	3.27327	1.88303	0.981855	12409508	control	4116	Control	2683	Control	NA	NA	NA	Control	Discovery
AIX_0163	control	66-70	3.20198	1.84793	1	11689250	control	3681	Control	2248	Control	NA	NA	NA	Control	Discovery
AIX_0165	cancer	66-70	3.14227	1.80248	0.973837	12985060	breast_cancer	4061	4-5 years	1464	4-5 years	Negative	Negative	negative	NA	Discovery
AIX_0167	control	36-40	3.28381	1.89236	0.981036	15139933	control	4015	Control	2582	Control	NA	NA	NA	Control	Discovery
AIX_0168	cancer	36-40	3.4655	1.93373	0.977084	15762469	breast_cancer	4033	3-4 years	1228	3-4 years	Positive	Negative	negative	II	Discovery
AIX_0172	control	46-50	3.38162	1.94731	0.980417	14548594	control	2777	Control	1344	Control	NA	NA	NA	Control	Discovery
AIX_0173	control	56-60	3.39657	1.92122	0.981066	21990991	control	3913	Control	2480	Control	NA	NA	NA	Control	Discovery
AIX_0174	cancer	56-60	3.43881	1.95267	0.979908	15256748	breast_cancer	3906	2-3 years	832	2-3 years	Not Reported.Not Tested	Negative	negative	I	Discovery
AIX_0175	cancer	56-60	3.26753	1.88028	0.978315	33821543	breast_cancer	2737	1-2 years	471	1-2 years	Positive	Negative	negative	IV	Discovery
AIX_0176	control	61-65	3.36268	1.91184	0.98241	20603149	control	4136	Control	2703	Control	NA	NA	NA	Control	Discovery
AIX_0182	control	66-70	3.30197	1.90117	0.970685	18770014	control	4008	Control	2575	Control	NA	NA	NA	Control	Discovery
AIX_0184	cancer	66-70	3.25576	1.8799	0.975937	20679465	breast_cancer	3820	0-1 year	116	0-1 year	Not Reported.Not Tested	Not Reported/Not Tested	NA		Discovery
AIX_0187	control	61-65	3.34202	1.92371	0.979802	12392055	control	3955	Control	2522	Control	NA	NA	NA	Control	Discovery
AIX_0188	control	46-50	3.01759	1.81142	0.978293	24048707	control	2732	Control	1299	Control	NA	NA	NA	Control	Discovery
AIX_0211	cancer	41-45	2.94545	1.73312	0.962667	16852523	breast_cancer	4204	3-4 years	1213	3-4 years	Positive	Negative	negative	NA	Discovery
AIX_0212	control	41-45	2.99248	1.74737	0.967384	12581605	control	2795	Control	1362	Control	NA	NA	NA	Control	Discovery
AIX_0216	cancer	51-55	2.97182	1.74456	0.968633	19090119	breast_cancer	2816	1-2 years	473	1-2 years	Positive	Negative	negative	NA	Discovery
AIX_0222	control	61-65	3.36246	1.86057	0.976977	12248697	control	2592	Control	1159	Control	NA	NA	NA	Control	Validation
AIX_0232	control	61-65	3.25681	1.8834	0.9799	12207020	control	2842	Control	1409	Control	NA	NA	NA	Control	Validation
AIX_0233	control	41-45	3.36771	1.87181	0.978012	11381823	control	4198	Control	2765	Control	NA	NA	NA	Control	Validation
AIX_0234	cancer	41-45	3.25794	1.83306	0.973521	14742131	breast_cancer	2802	2-3 years	826	2-3 years	Positive	Overexpressed/Amplified	positive	III	Validation
AIX_0241	cancer	56-60	3.44534	1.86583	0.982669	16258513	breast_cancer	3896	3-4 years	1221	3-4 years	Negative	Negative	negative	I	Validation
AIX_0242	control	56-60	3.22366	1.83895	0.974808	11166431	control	3864	Control	2431	Control	NA	NA	NA	Control	Validation
AIX_0244	cancer	61-65	3.46761	1.8976	0.981208	13448752	breast_cancer	2595	3-4 years	1097	3-4 years	Positive	Negative	negative	I	Validation
AIX_0246	cancer	61-65	3.48809	1.91884	0.98476	13537302	breast_cancer	2644	1-2 years	671	1-2 years	Positive	Negative	negative	I	Validation
AIX_0252	cancer	66-70	3.25385	1.79841	0.981147	25081440	breast_cancer	4143	5+ years	1975	5+ years	Not Reported.Not Tested	Negative	negative	II	Validation
AIX_0253	control	61-65	3.48111	1.90436	0.976176	12254866	control	2779	Control	1346	Control	NA	NA	NA	Control	Validation
AIX_0255	cancer	41-45	3.33451	1.85334	0.977195	16697279	breast_cancer	2039	0-1 year	185	0-1 year	Negative	Negative	negative	II	Validation
AIX_0261	cancer	51-55	3.5007	1.89009	0.982578	20756401	breast_cancer	2813	0-1 year	326	0-1 year	Not Reported.Not Tested	Not Reported/Not Tested	NA	0	Validation
AIX_0262	cancer	51-55	3.38141	1.85403	0.98267	18466489	breast_cancer	3886	2-3 years	906	2-3 years	Not Reported.Not Tested	Not Reported/Not Tested	NA		Validation
AIX_0263	cancer	56-60	3.29501	1.82737	0.980378	16359710	breast_cancer	3932	5+ years	1973	5+ years	Negative	Not Reported/Not Tested	NA	I	Validation
AIX_0264	control	56-60	3.30935	1.86739	0.981342	14318814	control	3907	Control	2474	Control	NA	NA	NA	Control	Validation
AIX_0267	control	61-65	3.39034	1.88913	0.980019	11152026	control	3837	Control	2404	Control	NA	NA	NA	Control	Validation
AIX_0272	control	61-65	3.45823	1.87514	0.97844	13209740	control	3920	Control	2487	Control	NA	NA	NA	Control	Validation
AIX_0273	cancer	61-65	3.24057	1.83408	0.974032	15354241	breast_cancer	4061	4-5 years	1556	4-5 years	Positive	Overexpressed/Amplified	positive	II	Validation
AIX_0274	cancer	61-65	3.19933	1.81591	0.971594	14481689	breast_cancer	3905	5+ years	2168	5+ years	Positive	Negative	negative	II	Validation
AIX_0275	control	66-70	3.36644	1.86116	0.9745	14433344	control	1512	Control	79	Control	NA	NA	NA	Control	Validation
AIX_0276	cancer	66-70	3.3469	1.8729	0.976222	15231931	breast_cancer	3828	2-3 years	746	2-3 years	Not Reported.Not Tested	Not Reported/Not Tested	NA		Validation
AIX_0278	cancer	56-60	3.46583	1.91592	0.985475	13921070	breast_cancer	2862	0-1 year	312	0-1 year	Not Reported.Not Tested	Not Reported/Not Tested	NA	III	Validation
AIX_0282	cancer	61-65	3.37984	1.86955	0.973926	13513285	breast_cancer	4088	3-4 years	1371	3-4 years	Positive	Negative	negative	I	Validation
AIX_0283	cancer	61-65	3.46633	1.91143	0.980625	13391346	breast_cancer	4129	4-5 years	1516	4-5 years	Positive	Negative	negative	III	Validation
AIX_0284	control	61-65	3.48815	1.88757	0.983042	14708943	control	2904	Control	1471	Control	NA	NA	NA	Control	Validation
AIX_0287	control	61-65	3.44846	1.88769	0.986573	23270811	control	1735	Control	302	Control	NA	NA	NA	Control	Validation
AIX_0299	cancer	56-60	3.16405	1.8616	0.982889	11409205	breast_cancer	3997	3-4 years	1304	3-4 years	Positive	Equivocal	equivocal	I	Discovery
AIX_0300	control	56-60	3.46134	1.91863	0.985034	15656550	control	2863	Control	1430	Control	NA	NA	NA	Control	Discovery
AIX_0301	cancer	61-65	3.07062	1.80109	0.969776	12215471	breast_cancer	4199	5+ years	2555	5+ years	Positive	Negative	negative	NA	Discovery
AIX_0302	cancer	66-70	2.97733	1.75076	0.972531	13121881	breast_cancer	1701	0-1 year	265	0-1 year	Not Reported.Not Tested	Not Reported/Not Tested	NA	NA	Discovery
AIX_0303	cancer	66-70	3.07232	1.76667	0.976797	16354184	breast_cancer	3903	1-2 years	452	1-2 years	Positive	Equivocal	equivocal	NA	Discovery
AIX_0304	cancer	66-70	3.13911	1.7899	0.979537	19539077	breast_cancer	3997	4-5 years	1526	4-5 years	Positive	Negative	negative	I	Discovery
AIX_0305	cancer	71-75	3.15801	1.78255	0.975717	21808066	breast_cancer	3053	1-2 years	511	1-2 years	Positive	Negative	negative	I	Discovery
