## Supplementary Table 1 for "Pre-diagnosis plasma cell-free DNA methylome profiling up to seven years prior to clinical detection reveals early signatures of breast cancer"

### Sheet: Sheet1
Baseline characteristics at time of blood collection	Subgroup	Pre-diagnosis Breast Cancer Cases (Discovery)	Cancer-free Controls (Discovery)	Pre-diagnosis Breast Cancer Cases (Validation)	Cancer-free Controls (Validation)
Total number of samples	All	67	59	15	11
Age	< 40	4	3	0	1
	41-45	5	4	2	0
	46-50	7	8	0	0
	51-55	5	3	2	2
	56-60	11	11	3	7
	61-65	15	14	4	1
	66-70	17	15	4	0
	71-75	3	1	0	1
Sex	Female	67	59	15	11
Sample Age (as of January 1 2020)	4-5 years	1	0	0	2
	5-6 years	8	5	1	0
	6-7 years	8	8	0	0
	7-8 years	24	22	5	4
	8-9 years	2	2	0	0
	9-10 years	0	0	0	0
	10-11 years	15	18	5	4
Time to last mammogram before blood collection	Never screened	10	8	0	0
	Less than 6 months ago	16	7	2	2
	6 months-1 year	19	14	4	3
	1-2 years	10	19	4	5
	2-3 years	3	5	2	1
	3+ years	2	2	0	0
	Not reported	3	4	3	0
Ethnicity	White (non-hispanic)	71	64	71	64
	East Asian	2	3	2	3
	South East Asian	1	0	1	0
	South Asian	1	0	1	0
	Jewish	2	0	2	0
	Not reported	1	5	1	5
BMI	18.5-25	31	29	4	3
	25-30	15	16	2	4
	30-35	9	10	4	1
	35-40	7	0	2	2
	40+	0	2	1	0
	Not reported	5	2	2	1
Smoking frequency	Never smoked	39	33	7	5
	Currently does not smoke (previously smoked at least 100 cigarettes)	20	21	7	3
	Occassional smoker	1	1	0	0
	Daily Smoker	5	1	0	2
	Not reported	2	3	1	1
Alcohol consumption frequency	Does not consume alcohol	6	2	2	1
	Less than once a month	11	8	4	2
	Once a month	7	6	0	0
	2-3 times a month	9	12	1	1
	Once a week	12	7	1	1
	2-3 times a week	8	5	3	0
	4-5 times a week	6	6	1	3
	6-7 times a week	7	11	3	2
	Not reported	1	2	0	1
